# Examining Gaps in Institutional Policies for Clinical Genomic Data Sharing: A Cross-Jurisdictional Study

**DOI:** 10.64898/2026.03.09.26347975

**Authors:** Zhaoping Ju, Yunhe Xue, Abby Rud, Juliann M. Savatt, Jordan Lerner-Ellis, Heidi L. Rehm, Yann Joly, Diya Uberoi

## Abstract

**Background:** The sharing of data generated through the course of clinical genetic and genomic testing without explicit patient consent is increasingly important for timely diagnosis and treatment. While many jurisdictions permit the sharing of identifiable data for direct patient care, institutional policies vary in how clearly they specify key elements. When do policies permit sharing of data without explicit consent? What data types may be shared, with whom, and under what safeguards? Greater clarity around these elements may support responsible data sharing while balancing timely care with transparency and appropriate protections.

**Methods:** We conducted a qualitative content analysis of data-sharing and privacy policies from 33 clinical genomic institutions across 17 jurisdictions. Using a predefined analytical framework, we assessed how policies document key governance elements relevant to sharing without explicit consent. Two independent reviewers extracted information about clinical contexts, data types, justifications, and protections, documenting areas of inconsistency across institutions.

**Results:** Although 70% of institutions described circumstances permitting data sharing without explicit consent, most policies did not clearly define the scope or governance of such sharing. Policies also rarely distinguished clinical from research or secondary use and inconsistently specified privacy and security safeguards. While sharing was commonly justified for clinical care (78.3%) or testing services (43.5%), recipient roles, access conditions, and onward-sharing expectations were often left undefined.

**Conclusion:** This uneven documentation could make it difficult for clinical teams, laboratories, and institutional decision-makers to identify and justify key decisions about what is permitted and under what conditions. A guidance framework specifying core policy elements and corresponding protections could help institutions communicate their governance choices more clearly while supporting more comparable baseline practices for responsible data sharing across settings.
