## Appendix 3 for "Examining Gaps in Institutional Policies for Clinical Genomic Data Sharing: A Cross-Jurisdictional Study"

### Sheet: Policy Analysis Summary
	Clinical Data Sharing Policy Analysis Table
	Continent	Jurisdiction	Institution	Public or Private institute	Does the institution see the patients themselves?	Does the institute perform genetic testing? ( some institutes only have genetic counsellors or clinical genetist and let other institutes do their tests)	Does the institution share genetic data for clinical purposes?	Does the institution share genetic data for clinical purposes?	What data can be shared for clinical purpose (with and without consent? a bit duplicated?)? including genomic/genetic data?	Can genetic data ever be shared without consent for clinical purpose?	Can genetic data ever be shared without consent for clinical purpose?	If yes, with whom and for what purposes (its clinical already, then what aspect of clinical practice can the data be shared?, for example direct clinical care ) can data be shared without consent? [party; purpose].	How to safeguard data shared without consent for clinical purpose (e.g. Anonymized, etc.)? What is the approach to sharing employed?	If the policy assumes sharing without consent, is there an Opt-out option/consent withdraw option?	For institutes that share genetic data without consent, what are the types of clinical genetic tests conducted?	For the institutes that share without consent, What are the type of clinical genetic data generated and potentailly shared?	(1)Phenotypic data, (2) Variant-level evidence, (3) Co-occurrence/segregation analysis	did policies address data retention beyond the immediate clinical use	did policies metion or address secondary use and/or research use?	if secondary use and/or research use was mentioned, is the boundary clear with clinical use?	did policies addressed shared databases?	if shared databases, is the boundary clear with clinical use?	did the policies include language addressing equity or health disparities (minimal)	Whether policies consider impact on underrepresented populations
	Europe	United Kingdom	All Wales Medical Genomics Service (AWMGS)	Public	yes	Yes	Yes	Yes		Yes	Yes	1. other health professionals, where the law allows: to provide you with the best possible health care 2. need to process personal data to save a life (‘vital interests’)	not mentioned in the policy	Yes, but need to provide reasons for your request to restrict processing, and the institution will consider along with our own obligations and requirements.	cancer screening and diagnosis, rare disease screening and diagnosis, genetic prenatal screening, Carrier Screening (for Inherited Conditions). pharmacogenetics	1. nuclear genomic data2. Epigenetics. 3. gene-expression level data	yes, yes, yes	yes	yes	no	no		no	no
	Europe	Ireland	Children’s Health Ireland - Department of Clinical Genetics	Public	yes	Yes	Yes	Yes	GDPR	No	No
	Europe	Ireland	Eurofins Clinical Genetics	Private	no	Yes	Yes	Yes	GDPR	No	No
	Europe	Germany	CeGaT	Private	no	Yes	Yes	Yes		Yes	Yes	1. business partners, service providers, third parties or subcontractors: providing genetic diagnostics and NGS services 2. the disclosure is necessary in accordance with Art. 6 (1) p. 1 lit. f) GDPR for the assertion, exercise or defense of legal claims and there is no reason to assume that you have an overriding interest worthy of protection in the non-disclosure of your data; 3. in the event t…	1. use appropriate technical and organizational security measures 2. employees are required to respect data privacy and confidentiality	Yes	cancer screening and diagnosis, rare disease screening and diagnosis, genetic prenatal screening, Carrier Screening (for Inherited Conditions). pharmacogenetics	1. nuclear genomic data 2. Epigenetics data 3. mitochondrial DNA data 4. gene-expression level data	yes, yes, yes	yes	yes	no	no	no	no	no
	Europe	Germany	The Zentrum für Humangenetik Tübingen (Center for Human Genetics Tübingen)	Private	yes	Yes	Yes	Yes		Yes	Yes	1. business partners, service providers, third parties or subcontractors: providing a service; 2. the disclosure is necessary in accordance with Art. 6 (1) p. 1 lit. f) GDPR for the assertion, exercise or defense of legal claims and there is no reason to assume that you have an overriding interest worthy of protection in the non-disclosure of your data; 3. in the event that a legal obligation exi…	1. use appropriate technical and organizational security measures 2. employees are required to respect data privacy and confidentiality	Yes	cancer screening and diagnosis, rare disease screening and diagnosis, genetic prenatal screening, Carrier Screening (for Inherited Conditions)	1. nuclear genomic data	yes, yes, yes	yes	yes	no	no		no	no
	Europe	Finland	Abomics	Private	No	Yes	Yes	Yes	GDPR	No	No
	Europe	Finland	Blueprint Genetics	Private	no, only do the test requested by other reserachers or medical professionals	Yes	Yes	Yes		Yes	Yes	disclosing scientific genetic findings on a general level; improve the understanding of gene-disease associations for the benefit of all patients and the clinical community	1. the pseudonymization and encryption of personal data, where possible 2. appropriate technical and organizational measures: training our employees and other staff regularly using confidentiality undertakings with our employees and partners using backup systems implementing function-specific data privacy and security practices physical safeguards arranging third-party audits encouraging our cust…	Yes	cancer screening and diagnosis, rare disease screening and diagnosis, genetic prenatal screening, Carrier Screening (for Inherited Conditions), genetic disorder testing	1. nuclear genomic data 2. mitochondrial DNA	yes, yes, yes	yes	yes	yes	yes	yes	no	no
	Europe	Spain	SJD Barcelona Children’s Hospital	Private	yes	Yes	Yes	Yes		Yes	Yes	to official public bodies: 1. due to legal obligations or operational needs, must access the data for the purposes of the correct provision of medical and health care 2. conduct genetic and genomi testing 3. Conduct genetic and genomic analysis for both diagnostics and also genetic counselling	not mentioned in the policy	Yes. may oppose the processing of your data. The SJD Barcelona Children’s Hospital will stop processing your data, except for compelling legitimate grounds or in accordance with taking action for legal defence purposes.	cancer screening and diagnosis, rare disease screening and diagnosis, genetic prenatal screening, Carrier Screening (for Inherited Conditions)	1. nuclear genomic data 2. Epigenetics. 3. gene-expression level data	yes, yes, yes	yes	yes	no	yes	no	no	no
	Europe	Denmark	​Rigshospitalet - Department of Clinical Genetics	Public	yes	Yes	Yes	Yes	Data Protection Act; GDPR	No	No
	Europe	Sweden	Karolinska University Hospital	Public	yes	Yes	Yes	Yes		Yes	Yes	1. Provide healthcare 2. Make medical diagnoses 3. Provide treatment 4. Manage healthcare services 5. Required for archiving purposes in the public interest, scientific or historical research purposes, or statistical purposes	takes several different measures necessary to ensure an appropriate level of security for your data. The hospital has, among other things, control systems and routines to ensure that personal data is handled and protected securely	Yes but does not apply if the processing of personal data is based on the lawful basis of ‘Public task’	cancer screening and diagnosis, rare disease screening and diagnosis, genetic prenatal screening, Carrier Screening (for Inherited Conditions)	1. nuclear genomic data 2. Epigenetics data 3. mitochondrial DNA data 4. gene-expression level data	yes, yes, yes	yes	yes	no	no		no	no
	Asia	Japan	the University of Tokyo Hospital	Public	Yes	Yes	Yes	Yes		Yes	Yes	1. in-hospital: Medical services 2. outside the hospital: medical and other services; outrsourcing testing services. 3. legal obligation to do so	not mentioned in the policy	Yes	cancer screening and diagnosis, rare disease screening and diagnosis, genetic prenatal screening, Carrier Screening (for Inherited Conditions),genetic disorder testing	information not publically available	yes, yes, yes	no	yes	no	yes	no	no	no
	Asia	Japan	Tottori University Hospital	Public	Yes	Yes	Yes	Yes		Yes	Yes	1. in-hospital: Medical services; 2. outside the hospital: medical and other services; outrsourcing testing services;	not mentioned in the policy	Yes	cancer screening and diagnosis, rare disease screening and diagnosis, genetic prenatal screening, Carrier Screening (for Inherited Conditions),genetic disorder testing	information not publically available	yes, no, yes	no	yes	no	no	no	no	no
	Asia	Japan	GENESISPRO	Private	no, only do the test requested by other reserachers or medical professionals	Yes	Yes	Yes		Yes	Yes	1. lawful requests 2. when we believe in good faith that disclosure is necessary to protect our rights, to enforce our Terms of Service, or to protect the rights, property, or safety of our services, users, or others;	not mentioned in the policy	Yes, except where there are compelling legitimate grounds, such as when the processing is necessary for the performance of a contract between us	cancer screening and diagnosis, rare disease screening and diagnosis, genetic prenatal screening, Carrier Screening (for Inherited Conditions), Pharmacogenomics, genetic disorder testing	1. nuclear genomic data 2. Epigenetics data 3. mitochondrial DNA data 4. gene-expression level data	yes, yes, yes	yes	yes	no	no		no	no
	Asia	South Korea	3billion	Private	No	Yes	Yes	Yes	the Personal Information Protection Act et al.	No	No
	Asia	South Korea	Asan Medical Center	Private	Yes	Yes	Yes	Yes		Yes	Yes	1. need to process personal data to save a life (‘vital interests’): to other hospitals 2. lawful to do so 3. Achieving the data controller's compelling legitimate interests	not mentioned in the policy	No	cancer screening and diagnosis, rare disease screening and diagnosis, genetic prenatal screening, Carrier Screening (for Inherited Conditions), Pharmacogenomics, genetic disorder testing	not publically available	yes, yes, yes	yes	yes	no	no		no	no
	Asia	Hong Kong	Hong Kong Sanatorium & Hospital	Public	Yes	Yes	No	No
	Asia	Singapore	SingHealth (institutions)	Public	Yes	Yes	Yes	Yes	Singapore Personal Data Protection Act (No. 26 of 2012); Human Biomedical Research Act 2015	No	No
	Asia	Thailand	Ramathibodi hospital	Public	yes	Yes	Yes	Yes		No	No
	North America	United States	BJC HealthCare (Washington University Physicians)	Public	Yes	Yes	Yes	Yes		Yes	Yes	1. health care providers and other personnel: provide medical treatment or services 2. physicians, medical or other health or business professionals: review, consultation, comparison and planning	not mentioned in the policy	request in writing, but the hospital has discretive power	cancer screening and diagnosis, rare disease screening and diagnosis, genetic prenatal screening, Carrier Screening (for Inherited Conditions), genetic disorder testing, Pharmocogenetics	1. nuclear genomic data 2. Epigenetics data 3. mitochondrial DNA data 4. gene-expression level data	yes, yes, yes	no	yes	yes	yes	yes	no	no
	North America	United States	Color Health	Private	yes	Yes	Yes	Yes		Yes	Yes	1. provide testing and counseling services; 2. Providing you with a platform that may connect you with pharmacy services and clinicians; 3. To avoid a serious threat to the health or safety of yourself and others.	not mentioned in the policy	Yes. You can ask us not to use or share certain PHI for treatment, payment, or our operations. but the instituion is not required to agree to your request, and it may say “no” if it would affect your care.	cancer screening and diagnosis, Genetic disorder testing (hereditary diseases testing), Pharmacogenetics,	1. nuclear genomic data 2. Epigenetics data 3. mitochondrial DNA data 4. gene-expression level data	yes, yes, yes	yes	yes	no	yes	yes	no	no
	North America	United States	Fulgent Genetics	Private	no	Yes	Yes	Yes		Yes	Yes	1. perform our testing services and disclose your genetic testing results to your physician and other providers involved in your care; 2. to prevent or reduce the risk of a serious and imminent threat to the health orsafety of an individual; 3. necessary to fulfill our contractual obligations to provide Services; 4. necessary for our legitimate interests in providing the Services where those inte…	not mentioned in the policy	no	cancer screening and diagnosis, rare disease screening and diagnosis, genetic prenatal screening, Carrier Screening (for Inherited Conditions), Pharmacogenomics, genetic disorder testing	1. nuclear genomic data 3. mitochondrial DNA data 4. gene-expression level data	yes, yes, yes	yes	yes	yes	yes	yes	no	no
	North America	United States	ARUP Laboratories	Private	no	Yes	Yes	Yes		Yes	Yes	In US, 1. provide you with medical treatment and other services. Shared with others who need information to treat you, such as doctors, physician assistants, nurses, medical and nursing students, technicians, therapists, emergency service and medical transportation providers, medical equipment providers, and others involved in your care. In Europe 1. with business partners (labs) to perform certa…	no consent is required when testing requests received for clinical trials are pseudonymized; Individuals are trained in advance on the privacy and security requirements that apply to handling patient and other personal data.	Yes. but The right to withdraw consent is not absolute. You have the right to request us not to make uses or disclosures of your protected health information to treat you, to seek payment for care, or to operate our laboratories. We will consider your requests carefully, but we are not required to agree to your requested restriction.	cancer screening and diagnosis, rare disease screening and diagnosis, genetic prenatal screening, Carrier Screening (for Inherited Conditions), Pharmacogenomics, genetic disorder testing	1. nuclear genomic data 3. mitochondrial DNA data 4. gene-expression level data	yes, yes, yes	yes	yes	yes	no		no	no
	North America	United States	Ambry Genetics	Private	no	Yes	Yes	Yes	Protected Health Information (genomic data is part of PHI)	Yes	Yes	1. provide health care service and treatment: genetic counselors within and outside the institute, physicians internal and external to the institute, other heatlhcare providers internal/external to the institute. 2. Scheduling Appointments, Appointment Reminders and Health Related Benefits or Services?	not mentioned in the policy	virtually no opt-out option. 1. Uses and Disclosures for which You Have An Opportunity to Agree or Object: Individuals Involved in Your Care. We may disclose your PHI to a family member, friend or other person that you indicate is involved in your care or the payment for your health care, unless you object in whole or in part. The opportunity for you to agree or object may be given retroactively …	cancer screening and diagnosis, rare disease screening and diagnosis, genetic prenatal screening, Carrier Screening (for Inherited Conditions)	1. nuclear genomic data 2. Epigenetics data 3. mitochondrial DNA data 4. gene-expression level data	yes, yes, yes	yes	yes	yes	yes	no	no	no
	North America	United States	Myriad Genetics	Private	no	Yes	Yes	Yes		Yes	Yes	1.provide clinical laboratory testing and related services, including molecular diagnostic test services. shared with subsidiaries, affiliates, and related companies such as those that offer their GeneSight and SneakPeek tests.	not mentioned in the policy	Yes. Patients have the right to request restrictions on our use and disclosure of their PHI for purposes of treatment. You also have the right to request that we limit the PHI we disclose to someone involved in your care, or payment for your care, like a family member or friend. But the insitutiton is not required to agree to your request	cancer screening and diagnosis, rare disease screening and diagnosis, genetic prenatal screening, Carrier Screening (for Inherited Conditions). pharmacogenetics	1. nuclear genomic data. 2. Gene-expression level data.	yes, yes, yes	yes	yes	no	no	no	no	no
	North America	Canada	Sinai Health; Department of Pathology and Laboratory Medicine (Sinai Health System)	Public	no	Yes	Yes	Yes	Protected Health Information (genomic data is part of PHI)	Yes	Yes	1. provide healthcare/direct patient care: shared systems that store PHI; heatlhcare teams in the patient's circle of care (both internal and external); other healthcare providers and institutes involved in direct patientcare .	not mentioned in the policy	Yes, entire record may be “locked” from use (request needed). Request, followed by discussion with clinicians regarding clinical risk. In addition, the patient should be instructed to contact the Privacy Office with respect to their request. In limited circumstances, the hospital may deny a patient’s request, such as when it conflicts with the law. Even when a patient’s request to “lock” informat…	cancer screening and diagnosis, rare disease screening and diagnosis, genetic prenatal screening, Carrier Screening (for Inherited Conditions)	1. nuclear genomic data 2. Epigenetics data 3. mitochondrial DNA data 4. gene-expression level data	yes, yes, yes	yes	yes	yes	yes	yes	no	no
	North America	Canada	SickKids hospital; Genome Diagnostics Laboratory, Hospital for Sick Children	Public	Yes	Yes	Yes	Yes	Protected Health Information (genomic data is part of PHI)	Yes	Yes	share without consent but not for clinical care purposes (or the clinical purpose not specified/not mentioned). We may collect, use, or disclose your PHI without your consent, to: 1. contact a relative or friend if you are incapacitated; 2. prevent serious harm to you or others; 3. report suspected types of abuse; and/or 4. report certain diseases to public health authorities.	not mentioned in the policy	yes, submit request to privicy office and it will be reviewed on a case by case basis	cancer screening and diagnosis, rare disease screening and diagnosis, genetic prenatal screening, Carrier Screening (for Inherited Conditions)	1. nuclear genomic data 2. Epigenetics data 3. mitochondrial DNA data 4. gene-expression level data	yes, yes, yes	yes	yes	yes	yes	yes	no	no
	Oceania	New Zealand	Genetic Insight	Private	Yes	No	Yes	Yes	Protected Health Information (genomic data is part of PHI)	Yes	Yes	1. provide genetic counselling services 2. provide genetic testing services (to external testing centre) 3. lawful or legal obligation to do so sharing with third parties including: laboratory services, health care professionals, counsellors, service providers, etc.	not mentioned in the policy	Yes	cancer screening and diagnosis, rare disease screening and diagnosis, genetic prenatal screening, Carrier Screening (for Inherited Conditions), genetic disorder testing	information not publically available	yes, no, yes	yes	no	no	no		no	no
	Oceania	New Zealand	Genetic Health Service NZ	Public	Yes	Yes	Yes	Yes	Protected Health Information (genomic data is part of PHI)	Yes	No
	Oceania	Australia	Brisbane Genetics	Private	Yes	No	Yes	Yes	Yes	Yes	Yes	1. provide genetic counseling service: give specialist advice about genes, genetic testing, and the diagnosis and treatment of genetic disorders sharing with third parties including referring doctor, pathology providers, or Medicare Australia	not mentioned in the policy. only mentioned that medical information is strictly confidential	NA	cancer screening and diagnosis, rare disease screening and diagnosis, genetic prenatal screening, Carrier Screening (for Inherited Conditions), genetic disorder testing	information not publically available	yes, no, yes	yes.	yes	no	no		no	no
	Oceania	Australia	Genetic Services of Western Australia (GSWA)	Public	Yes	Yes	Yes	Yes		Yes	Yes	1. transfer genetic data between healthcare professionals -- the GP or the healthcare facility that patients are being transferred to: ensures patient's medical treatment can continue beyond the hospital visit 2. lawful or legal obligation to do so	not mentioned in the policy	NA	cancer screening and diagnosis, rare disease screening and diagnosis, genetic prenatal screening, Carrier Screening (for Inherited Conditions),genetic disorder testing	information not publically available	yes, no, yes	yes	yes	no	no		no	no
	Oceania	Australia	Genomic Health	Private	Yes	No	Yes	Yes		Yes	Yes	1. 3rd parties: provide genetic counselling service; 2. diagnostic and pathology laboratories: to obtain, analyse and discuss test results; 3. other doctors and allied health professionals involved in patients healthcare: for consultations	de-identify, or use a pseudonym, with the exceptions where it is impracticable to deal with patients if patients have not identified themselves	No	cancer screening and diagnosis, rare disease screening and diagnosis, genetic prenatal screening, Carrier Screening (for Inherited Conditions), Pharmacogenomics, genetic disorder testing	information not publically available	yes, no, yes	no	no	no	no		no	no
	Oceania	Australia	Victorian Clinical Genetics Services	Public	Yes	Yes	Yes	Yes	Privacy Act 1988 (Cth) (Privacy Act) and the Health Records Act 2001 (Vic), and the General Data Protection Regulation (GDPR)	No	No
	South America	Brazil	Clinical Pathology, Hospital de Clínicas, Universidade Federal do Paraná (UFPR)	Public	yes	Yes	Yes	Yes		Yes	Yes	1. when necessary for the execution of a contract or preliminary procedures related to a contract to which the data subject is a party, at the request of the data subject 2. when necessary to meet the legitimate interests of the controller or third parties, except where the fundamental rights and freedoms of the data subject that require the protection of personal data prevail.	Encryption will be used to ensure that data is transmitted securely and confidentially, so that transmission between the server and the user, and in feedback, occurs in a fully encrypted manner.	Yes	cancer screening and diagnosis, rare disease screening and diagnosis, genetic prenatal screening, Carrier Screening (for Inherited Conditions)	information not publically available	yes, yes, yes	yes	yes	no	yes	no	no	no
